# Coffee Intake is Associated with Improved Insulin Sensitivity and Lower Visceral Adiposity: Evidence from Biomarker and Genetic Analysis

**DOI:** 10.64898/2026.06.25.26356610

**Authors:** Magdalena Sevilla-González, Xingyan Wang, Huan Yun, Zhendong Mei, Sarah Hsu, Paul A. Hanson, Jie Hu, Deirdre K. Tobias, Meryl S. LeBoff, Olga Demler, Aruna D. Pradhan, Samia Mora, I-Min Lee, Frank B. Hu, Miriam S. Udler, JoAnn E. Manson, Jun Li

## Abstract

**Importance:** Higher coffee intake has been associated with lower risk of type 2 diabetes (T2D), but the underlying biological pathways remain incompletely understood.

**Objective:** To examine associations of coffee intake with insulin sensitivity, adiposity, and T2D risk, and assess whether coffee intake modifies associations between pathway-specific genetic susceptibility and incident T2D.

**Design, Setting, and Participants:** Cross-sectional analyses among 806 participants without T2D in the VITamin D and OmegA-3 TriaL (VITAL) clinical sub-cohort, who underwent repeated dietary assessment, clinical phenotyping, and dual-energy X-ray absorptiometry imaging at baseline and year-2. Prospective analyses among 333,053 UK Biobank participants without T2D at baseline who had dietary and genetic data and were followed for a median of 13.3 years.

**Exposures:** Coffee intake assessed by food frequency questionnaires. In UK Biobank, 12 pathway-specific polygenic scores (pPS) representing distinct T2D pathophysiological mechanisms were evaluated.

**Main Outcomes and Measures:** The primary outcomes, in VITAL, were HbA1c, oral glucose tolerance test-derived measures of glucose response and insulin sensitivity, β-cell function, and overall, truncal, and visceral adiposity; in UK Biobank, was incident T2D.

**Results:** In VITAL, higher coffee intake was associated with higher insulin sensitivity (standardized β per cup/day, 0.046; P = .004) and lower visceral adipose tissue mass (β, −0.047; P = .006), after adjusting for demographic, lifestyle, and clinical factors, including body mass index. In UK Biobank, higher coffee intake was associated with lower T2D incidence (hazard ratio per cup/day, 0.96; 95% CI, 0.95-0.97), lower triglyceride-to-HDL cholesterol ratio (β,−0.01; P = 2.51 × 10^-19), and lower visceral adipose tissue mass (β, −0.01; P = 4.28 × 10^-9). Associations of 3 pPS related to insulin resistance and fat distribution with incident T2D were attenuated among participants consuming higher amount of coffee than among non-consumers (P for interaction < .0043).

**Conclusions and Relevance:** Higher coffee intake was associated with greater insulin sensitivity, lower visceral adiposity, and lower risk of T2D. Together with the attenuation of associations between pathway-specific genetic susceptibility and T2D risk among higher coffee consumers, these findings suggest that insulin resistance and visceral adiposity-related pathways may contribute to the association between coffee intake and T2D risk.

**Key Points:** *Question:* Is coffee intake associated with specific insulin sensitivity and adiposity markers, and type 2 diabetes risk, and does it modify associations between pathway-specific genetic susceptibility and type 2 diabetes?

*Findings:* In analyses repeated dietary, clinical, and imaging phenotyping in 806 VITAL participants and prospective data from 333,053 UK Biobank participants, higher coffee intake was associated with greater insulin sensitivity, lower visceral adiposity, and lower type 2 diabetes risk. Higher coffee intake also attenuated associations of three pathway-specific polygenic scores related to insulin resistance and fat distribution with type 2 diabetes risk.

*Meaning:* These findings suggest that pathways related to insulin sensitivity and visceral adiposity may contribute to the associations between coffee intake and lower type 2 diabetes risk.
