## Supplementary Tables for "Coffee Intake is Associated with Improved Insulin Sensitivity and Lower Visceral Adiposity: Evidence from Biomarker and Genetic Analysis"

### Sheet: Content
Table of contents
Supplementary Table 1. Coffee intake associations with glycemic, antrhopometric and lipid traits in VITAL-CTSC
Supplementary Table 2. Association of coffee intake with TG/HDL ratio, VAT, and Glucose in UKBB
Supplementary Table 3. Polygenic Risk Score Association with incident T2D in the UKBB
Supplementary Table 4. Interaction Results pPS and Coffee Intake

### Sheet: S1
Supplementary Table 1. Coffee intake associations with glycemic, antrhopometric and lipid traits in VITAL-CTSC
Biomarker category	Biomarker	Coffee type	Age, sex-adjusted model			MV-adjusted model			MV+ BMI-adjusted model
			Beta	SE	P	Beta	SE	P	Beta	SE	P
Glycemic Traits	MCRG	Caffeinated Coffee	0.0707913	0.0250963	0.00492105	0.0655662	0.024701	0.00812099	0.0562252	0.0170056	0.000992541
Glycemic Traits	ISI	Caffeinated Coffee	0.0731257	0.0254164	0.00413732	0.0668443	0.0250224	0.0077347	0.0524016	0.0169858	0.00211804
Glycemic Traits	MCRG	Total Coffee	0.0734768	0.0234305	0.00178166	0.0642181	0.0230378	0.00545133	0.0485451	0.0158588	0.00228733
Anthropometric Traits	log_VAT_AREA	Caffeinated Coffee	-0.0544259	0.0277598	0.0504263	-0.0720025	0.027535	0.00917208	-0.0537696	0.0179755	0.00290452
Anthropometric Traits	log_VAT_MASS	Caffeinated Coffee	-0.0542303	0.0277614	0.0512697	-0.0718283	0.0275364	0.00934479	-0.053595	0.0179754	0.00299664
Glycemic Traits	ISI	Total Coffee	0.0735165	0.0236867	0.00198893	0.0635104	0.0232967	0.00657197	0.0461055	0.0157521	0.00353701
Anthropometric Traits	FM_LM_RATIO	Caffeinated Coffee	-0.0502365	0.0215522	0.0201154	-0.0530771	0.0210907	0.012136	-0.0369727	0.0129605	0.00450017
Anthropometric Traits	log_VAT_AREA	Total Coffee	-0.0567437	0.0258862	0.0287907	-0.0671739	0.0255952	0.0089221	-0.046662	0.016709	0.00541257
Anthropometric Traits	log_VAT_MASS	Total Coffee	-0.0565707	0.0258877	0.0292893	-0.067025	0.0255964	0.00907718	-0.0465037	0.016709	0.00557086
Glycemic Traits	log_ins120	Caffeinated Coffee	-0.0740121	0.0238408	0.0019764	-0.0646037	0.0238494	0.00690492	-0.0581104	0.0220981	0.00872103
Anthropometric Traits	log_FMI	Caffeinated Coffee	-0.0396811	0.0259001	0.126073	-0.0431323	0.0256413	0.0931168	-0.0269135	0.0109465	0.0142584
Anthropometric Traits	log_TL_FAT_PERCENT_RATIO	Caffeinated Coffee	-0.0488327	0.021975	0.026673	-0.0597592	0.0225562	0.00829959	-0.053007	0.0217165	0.0149711
Anthropometric Traits	LMI	Caffeinated Coffee	0.00482571	0.0212029	0.820044	0.00437698	0.0214866	0.838659	0.0292744	0.0123219	0.0178575
Anthropometric Traits	FM_LM_RATIO	Total Coffee	-0.0471703	0.0200805	0.0191702	-0.0458148	0.0195899	0.0197124	-0.028284	0.0120598	0.0193705
Glycemic Traits	log_ins120	Total Coffee	-0.0696562	0.0223188	0.0018698	-0.0570046	0.0222841	0.0107181	-0.047336	0.0206697	0.0222882
Anthropometric Traits	log_TL_FAT_PERCENT_RATIO	Total Coffee	-0.0453322	0.0204844	0.0273029	-0.0534829	0.0209324	0.0108888	-0.0460822	0.0201561	0.0226231
Anthropometric Traits	vat_por	Total Coffee	-0.0406647	0.0216246	0.0605652	-0.056527	0.0218482	0.00993244	-0.0484072	0.021251	0.0231212
Anthropometric Traits	log_WB_PFAT	Caffeinated Coffee	-0.0466821	0.021814	0.0327902	-0.0490878	0.0215201	0.0229334	-0.0341204	0.015201	0.0251957
Anthropometric Traits	vat_por	Caffeinated Coffee	-0.0369112	0.023165	0.111639	-0.0571984	0.0235093	0.0152954	-0.0497378	0.0228645	0.0300371
Anthropometric Traits	log_weight_ctsc	Total Coffee	0.00473763	0.00797218	0.552501	0.00454233	0.0080579	0.573113	0.00471737	0.00217121	0.0301039
Anthropometric Traits	log_TRUNK_FM	Caffeinated Coffee	-0.0426509	0.0285132	0.135267	-0.0537289	0.0282994	0.058148	-0.0325434	0.0150549	0.0310823
Anthropometric Traits	log_FMI	Total Coffee	-0.0410973	0.0241019	0.088726	-0.0396744	0.023784	0.095869	-0.0214444	0.0101684	0.0354089
Anthropometric Traits	log_TL_FAT_MASS_RATIO	Caffeinated Coffee	-0.0391279	0.023146	0.0914985	-0.0540591	0.0237583	0.0232721	-0.0466612	0.0230418	0.0433498
Anthropometric Traits	VAT_VOL	Caffeinated Coffee	-0.0425968	0.0283347	0.13332	-0.0604876	0.0282259	0.0325587	-0.0356224	0.0176252	0.0437599
Anthropometric Traits	log_TL_FAT_MASS_RATIO	Total Coffee	-0.0393006	0.0215679	0.068966	-0.0507324	0.0220368	0.0217026	-0.0425978	0.0213797	0.0468228
Anthropometric Traits	log_weight_ctsc	Caffeinated Coffee	0.00785494	0.00856881	0.359585	0.00639639	0.00864049	0.459353	0.00458352	0.00234394	0.0508847
Anthropometric Traits	log_WB_FFM	Caffeinated Coffee	0.0219377	0.0156315	0.161098	0.0151813	0.0158651	0.33908	0.0235449	0.0120425	0.051122
Anthropometric Traits	LMI	Total Coffee	-0.00706843	0.0198363	0.721723	-0.00521683	0.0200131	0.794445	0.0222557	0.0114686	0.0528268
Anthropometric Traits	log_WB_FFM	Total Coffee	0.0178758	0.0145337	0.219281	0.0126369	0.0146714	0.389471	0.0215435	0.0111157	0.0531724
Anthropometric Traits	log_WB_PFAT	Total Coffee	-0.0449529	0.0203184	0.0273441	-0.0436118	0.0199747	0.0294367	-0.027253	0.0141294	0.0542747
Anthropometric Traits	VAT_VOL	Total Coffee	-0.0480291	0.0264355	0.0697805	-0.058525	0.0262429	0.0261464	-0.0309443	0.0163739	0.0593102
Anthropometric Traits	log_TRUNK_FM	Total Coffee	-0.0418338	0.0265665	0.1159	-0.0469058	0.0262772	0.0748122	-0.0239124	0.013996	0.0881103
Glycemic Traits	log_HOMA_B	Caffeinated Coffee	-0.0568691	0.0245552	0.0208188	-0.0440646	0.0244779	0.0722252	-0.0351359	0.0210138	0.0949251
Lipid Traits	log_TC_ctsc	Caffeinated Coffee	0.0488979	0.0227664	0.0320317	0.0400117	0.0232822	0.0860922	0.0388095	0.0232177	0.0950156
Lipid Traits	log_LDLC_ctsc	Caffeinated Coffee	0.0396745	0.0238168	0.0961466	0.039563	0.0246102	0.108331	0.0398032	0.0246316	0.106514
Anthropometric Traits	log_WB_LM_KG	Total Coffee	0.0136055	0.0148896	0.36124	0.00864305	0.0150501	0.566011	0.017699	0.0113688	0.120098
Anthropometric Traits	APP_LMI	Caffeinated Coffee	0.000109696	0.0197306	0.995566	0.00221671	0.0200119	0.91184	0.0214527	0.0138146	0.12103
Lipid Traits	log_LDLC_ctsc	Decaffeinated Coffee	-0.0684856	0.0458629	0.135773	-0.0716897	0.0462766	0.121756	-0.0712821	0.0463211	0.124249
Anthropometric Traits	log_WB_LM_KG	Caffeinated Coffee	0.0171117	0.0159482	0.283759	0.0104089	0.0161977	0.520745	0.0184872	0.0122584	0.132104
Glycemic Traits	log_glu120	Caffeinated Coffee	-0.0409244	0.0234179	0.080937	-0.0385674	0.0236418	0.103238	-0.0345043	0.0230151	0.134238
Lipid Traits	log_TC_ctsc	Decaffeinated Coffee	-0.0578692	0.0438715	0.187537	-0.0617278	0.0437118	0.15831	-0.0644563	0.0435766	0.139511
Lipid Traits	log_HDLC_ctsc	Caffeinated Coffee	0.0470068	0.0223545	0.0357991	0.0341593	0.0221443	0.123339	0.0303905	0.0209885	0.14803
Lipid Traits	log_HDLC_ctsc	Total Coffee	0.045304	0.0209313	0.03073	0.0328077	0.0207047	0.113471	0.0261773	0.0196435	0.183046
Anthropometric Traits	ALM_BMI	Total Coffee	0.0295117	0.0151155	0.0513916	0.0255875	0.0149523	0.0876006	0.0168256	0.0129039	0.192815
Anthropometric Traits	log_WB_FM_KG	Caffeinated Coffee	-0.0314311	0.0279281	0.260895	-0.0383938	0.0277429	0.166953	-0.0177642	0.0136872	0.194883
Glycemic Traits	log_HOMA_B	Total Coffee	-0.0518432	0.0229793	0.0243415	-0.0372167	0.0228829	0.104274	-0.0247599	0.0196512	0.208061
Anthropometric Traits	log_ALM	Caffeinated Coffee	0.0116986	0.0155659	0.452637	0.00730735	0.0158192	0.644318	0.0159924	0.0127646	0.210793
Glycemic Traits	log_glu120	Total Coffee	-0.0390535	0.0219454	0.0755385	-0.0324296	0.0221174	0.142994	-0.0261985	0.0215535	0.224549
Anthropometric Traits	log_ALM	Total Coffee	0.00768378	0.0145354	0.597277	0.00442258	0.014701	0.763655	0.0140701	0.0118453	0.235424
Glycemic Traits	log_ins0	Caffeinated Coffee	-0.037727	0.0245988	0.125511	-0.0298398	0.0245773	0.225075	-0.0218187	0.0196065	0.26613
Glycemic Traits	hba1c	Caffeinated Coffee	-0.0438553	0.0244369	0.0730937	-0.031129	0.0248703	0.211071	-0.0265886	0.0240346	0.268954
Anthropometric Traits	APP_LMI	Total Coffee	-0.010017	0.0184561	0.587522	-0.00663012	0.018636	0.722152	0.0141593	0.0128545	0.271164
Glycemic Traits	glu30	Decaffeinated Coffee	-0.0702989	0.0458775	0.125869	-0.0548224	0.0455555	0.229202	-0.0481614	0.0448163	0.282889
Anthropometric Traits	log_whr_ctsc	Decaffeinated Coffee	-0.0542116	0.0350495	0.12234	-0.0421843	0.0346967	0.224435	-0.0333216	0.0310225	0.283113
Anthropometric Traits	ALM_BMI	Caffeinated Coffee	0.0249242	0.0162616	0.125921	0.0229645	0.016148	0.155564	0.0149185	0.013931	0.284697
Glycemic Traits	hba1c	Total Coffee	-0.0412665	0.0228334	0.0710956	-0.0291349	0.0232151	0.209854	-0.0218186	0.0224159	0.33068
Glycemic Traits	log_HOMA_IR	Caffeinated Coffee	-0.031903	0.0244734	0.192764	-0.0264167	0.0244802	0.28088	-0.0185779	0.0195253	0.341664
Anthropometric Traits	log_whr_ctsc	Total Coffee	-0.0189376	0.0170599	0.267307	-0.0233211	0.0172349	0.176405	-0.0145934	0.0154077	0.343856
Anthropometric Traits	log_waist_ctsc	Total Coffee	-0.0187137	0.0211769	0.377136	-0.0232005	0.0210765	0.271333	-0.00985511	0.0107982	0.361705
Lipid Traits	log_TC_ctsc	Total Coffee	0.03122	0.0213746	0.144517	0.0214775	0.0218024	0.324881	0.0195959	0.0217464	0.367807
Anthropometric Traits	log_waist_ctsc	Caffeinated Coffee	-0.0104619	0.0226379	0.644108	-0.0194423	0.0225364	0.388565	-0.0103669	0.0115477	0.369601
Anthropometric Traits	log_WB_FM_KG	Decaffeinated Coffee	-0.00857621	0.0550874	0.87634	0.00909876	0.0534009	0.864771	0.0216606	0.0261739	0.408285
Lipid Traits	log_LDLC_ctsc	Total Coffee	0.0205217	0.0223421	0.358625	0.0186956	0.0230406	0.417372	0.0190176	0.0230703	0.410004
Glycemic Traits	LPIR	Caffeinated Coffee	-0.00937902	0.0247122	0.704413	-0.024762	0.0247737	0.317902	-0.0187183	0.0231197	0.418444
Lipid Traits	log_TRIG_ctsc	Caffeinated Coffee	-0.0187205	0.0242817	0.440954	-0.0244467	0.0246931	0.322472	-0.0186277	0.0232845	0.423952
Glycemic Traits	log_ins0	Total Coffee	-0.0359897	0.0230276	0.118482	-0.0256546	0.0229874	0.264758	-0.0136323	0.0183484	0.457729
Anthropometric Traits	log_WB_FM_KG	Total Coffee	-0.0305946	0.0260143	0.240072	-0.0321407	0.025751	0.21252	-0.00941934	0.0127181	0.459242
Anthropometric Traits	log_weight_ctsc	Decaffeinated Coffee	-0.00439462	0.0167532	0.793148	-0.000318257	0.0166779	0.98478	0.00315293	0.00465547	0.498449
Anthropometric Traits	ALM_BMI	Decaffeinated Coffee	0.0315365	0.0319328	0.323792	0.0221486	0.0309886	0.475084	0.0174405	0.0265531	0.511581
Glycemic Traits	LPIR	Total Coffee	-0.0144185	0.0230876	0.532501	-0.0239153	0.0231441	0.301828	-0.0140647	0.0216319	0.515795
Anthropometric Traits	APP_LMI	Decaffeinated Coffee	-0.0380534	0.0387906	0.32703	-0.0299322	0.0383927	0.435953	-0.0171144	0.0263389	0.516115
Glycemic Traits	glu0	Caffeinated Coffee	0.0171795	0.0237234	0.469186	0.00916847	0.0242376	0.705331	0.01469	0.0228278	0.520085
Glycemic Traits	log_HOMA_IR	Total Coffee	-0.0316409	0.0229093	0.167631	-0.0234013	0.0228933	0.307012	-0.0114835	0.0182697	0.529829
Anthropometric Traits	FM_LM_RATIO	Decaffeinated Coffee	-0.0110873	0.0424502	0.794049	0.00352082	0.0405943	0.930917	0.0131934	0.0247581	0.594331
Lipid Traits	log_TRIG_ctsc	Decaffeinated Coffee	0.00569343	0.0469522	0.903516	0.00983063	0.0466973	0.833319	0.0232322	0.043956	0.597282
Anthropometric Traits	LMI	Decaffeinated Coffee	-0.0424185	0.0418441	0.311163	-0.0313267	0.0413708	0.449253	-0.0118136	0.023603	0.616919
Glycemic Traits	glu0	Total Coffee	0.00729729	0.0222405	0.742918	0.00214979	0.0226684	0.92447	0.0106383	0.0213611	0.61861
Anthropometric Traits	log_TRUNK_FM	Decaffeinated Coffee	-0.0146061	0.0563127	0.795443	0.00285356	0.0546283	0.95836	0.0143589	0.0288812	0.619272
Glycemic Traits	glu30	Caffeinated Coffee	0.0238596	0.0237233	0.31486	0.00824361	0.0241062	0.732469	0.0113787	0.0237138	0.631487
Glycemic Traits	log_ins0	Decaffeinated Coffee	-0.0107611	0.0476733	0.821475	0.00245185	0.0465881	0.958042	0.0171772	0.0370169	0.642755
Anthropometric Traits	vat_por	Decaffeinated Coffee	-0.0311189	0.0455385	0.494674	-0.0249728	0.0452141	0.580957	-0.0198179	0.0438005	0.651122
Lipid Traits	log_TRIG_ctsc	Total Coffee	-0.0146442	0.0227543	0.520035	-0.0186119	0.0230935	0.420525	-0.00956676	0.0218027	0.660936
Glycemic Traits	log_HOMA_IR	Decaffeinated Coffee	-0.0125762	0.047405	0.790855	0.00112332	0.046374	0.980681	0.0155937	0.036818	0.672027
Anthropometric Traits	log_whr_ctsc	Caffeinated Coffee	-0.00494657	0.0182084	0.785952	-0.0129692	0.0184367	0.481991	-0.00654137	0.0164783	0.6915
Glycemic Traits	log_HOMA_B	Decaffeinated Coffee	-0.0119804	0.0475232	0.801035	0.00017566	0.0462926	0.996973	0.0154644	0.0396563	0.696675
Glycemic Traits	log_glu120	Decaffeinated Coffee	-0.0128408	0.0453391	0.777087	0.00517737	0.0447341	0.907892	0.0143672	0.0435328	0.741469
Glycemic Traits	log_ins30	Caffeinated Coffee	-0.0272371	0.0246102	0.268758	-0.0131858	0.0247508	0.59437	-0.00753093	0.0229887	0.743311
Glycemic Traits	log_ins120	Decaffeinated Coffee	-0.0163088	0.0462957	0.724731	0.000357368	0.0452585	0.993702	0.0136342	0.0418676	0.74478
Anthropometric Traits	log_WB_LM_KG	Decaffeinated Coffee	-0.00256893	0.0315307	0.935095	0.00188053	0.0311836	0.951935	0.00684699	0.0234596	0.770505
Glycemic Traits	log_ins30	Decaffeinated Coffee	-0.0180786	0.0476744	0.704641	1.4521e-05	0.04689	0.999753	0.0125937	0.0434968	0.772256
Anthropometric Traits	log_FMI	Decaffeinated Coffee	-0.0222038	0.0510902	0.664024	-0.00465953	0.0493998	0.924888	0.00587567	0.0209249	0.778974
Glycemic Traits	DRI	Caffeinated Coffee	0.0162771	0.0237299	0.49299	0.00171731	0.0238959	0.94273	0.00601403	0.0222171	0.786711
Anthropometric Traits	log_WB_FFM	Decaffeinated Coffee	0.000342046	0.0309239	0.991179	0.00315063	0.0305101	0.917795	0.00617806	0.0232337	0.79042
Anthropometric Traits	log_WB_PFAT	Decaffeinated Coffee	-0.0148445	0.0429786	0.729932	-0.00189662	0.0414366	0.963509	0.00730447	0.0291012	0.801909
Anthropometric Traits	log_TL_FAT_MASS_RATIO	Decaffeinated Coffee	-0.0209637	0.0456399	0.646182	-0.0159339	0.0458103	0.72811	-0.0110201	0.044276	0.803537
Glycemic Traits	glu30	Total Coffee	0.00199286	0.022244	0.928636	-0.00878416	0.0225343	0.696785	-0.00392872	0.0221767	0.859434
Anthropometric Traits	log_waist_ctsc	Decaffeinated Coffee	-0.0285738	0.0438368	0.514709	-0.0146417	0.0428165	0.732472	-0.00378767	0.0217422	0.861748
Glycemic Traits	DRI	Total Coffee	0.00438242	0.0222005	0.843572	-0.00508131	0.0223415	0.820152	0.00345263	0.0207871	0.868133
Glycemic Traits	DRI	Decaffeinated Coffee	-0.0402142	0.0469139	0.391647	-0.0233648	0.0464609	0.615209	-0.00697087	0.0430473	0.871407
Glycemic Traits	log_ins30	Total Coffee	-0.0290561	0.0230457	0.207765	-0.0122623	0.0231418	0.596354	-0.0032223	0.0215112	0.880966
Glycemic Traits	glu0	Decaffeinated Coffee	-0.0278837	0.0457845	0.542691	-0.0174458	0.0456722	0.702585	-0.00616603	0.0429179	0.885799
Glycemic Traits	MCRG	Decaffeinated Coffee	0.0400345	0.0492213	0.416283	0.0210532	0.0475179	0.657859	-0.00349234	0.0325541	0.914599
Lipid Traits	log_HDLC_ctsc	Decaffeinated Coffee	0.0189218	0.043422	0.663128	0.0144171	0.0420419	0.731752	0.00371814	0.0398107	0.925614
Glycemic Traits	hba1c	Decaffeinated Coffee	-0.0106028	0.0471965	0.822308	-0.00762066	0.0469684	0.871151	0.00290923	0.0452689	0.948776
Anthropometric Traits	log_TL_FAT_PERCENT_RATIO	Decaffeinated Coffee	-0.0102964	0.0435041	0.812996	-0.00629037	0.0435962	0.885328	-0.00214585	0.0418394	0.959115
Anthropometric Traits	log_ALM	Decaffeinated Coffee	-0.00782656	0.0306341	0.798445	-0.00457365	0.0303226	0.880164	0.00123769	0.024318	0.959427
Anthropometric Traits	VAT_VOL	Decaffeinated Coffee	-0.0392125	0.0556518	0.481358	-0.0191612	0.0542787	0.724216	-0.000966546	0.0335267	0.977012
Glycemic Traits	ISI	Decaffeinated Coffee	0.0291238	0.0495243	0.55668	0.0111711	0.0478065	0.81531	0.000625596	0.0322819	0.984544
Anthropometric Traits	log_VAT_AREA	Decaffeinated Coffee	-0.0322175	0.0548	0.556836	-0.0138117	0.0532571	0.795472	-0.00059522	0.0345275	0.986252
Anthropometric Traits	log_VAT_MASS	Decaffeinated Coffee	-0.0322035	0.0548015	0.557018	-0.0138197	0.0532579	0.79536	-0.000568254	0.0345254	0.986874
Glycemic Traits	LPIR	Decaffeinated Coffee	-0.0357065	0.0489156	0.465671	-0.0170234	0.0482546	0.724364	6.90657e-05	0.0449748	0.998775

### Sheet: S2
Supplementary Table 2.Association of coffee intake with TG/HDL ratio, VAT, and Glucose in UKBB
	MV			MV + BMI			MV + Caffeine CMSG2			MV + Caffeine CMSG2 + BMI			MV + Caffeine CMSG4			MV + Caffeine CMSG4 + BMI
Trait	Estimate	SE	P value	Estimate	SE	P value	Estimate	SE	P value	Estimate	SE	P value	Estimate	SE	P value	Estimate	SE	P value
TG/HDL	0.00160139	0.00126257	0.204673	-0.0102296	0.00117979	4.32883e-18	0.00105106	0.00126727	0.406885	-0.010632	0.00118418	2.77044e-19	0.00103825	0.0012667	0.412418	-0.0106402	0.00118363	2.50681e-19
VAT mass	0.013882	0.00359746	0.000114261	-0.0153726	0.00270819	1.39378e-08	0.0128547	0.00361434	0.00037652	-0.0161664	0.00272066	2.85785e-09	0.0129903	0.00361217	0.000323546	-0.0159758	0.00271906	4.27844e-09

### Sheet: S3
Supplementary Table 3. Polygenic Risk Score Association with incident T2D in the UKBB
Polygenic Risk Score	MV-adjusted model			MV+ BMI-adjusted model			N of T2D incident cases
	Beta	se	P	Beta	se	P
Alp Neg	0.0281498	0.00168762	1.82737e-62	0.0275406	0.00168547	5.12689e-60	10707
Beta Cell 1	0.0380572	0.00123832	2.07379e-207	0.0374063	0.00122846	1.20859e-203	10707
Beta Cell 2	0.0479148	0.00142262	1.11287e-248	0.0512577	0.0014218	1.31708e-284	10707
Bilirrubin	0.00450325	0.00103728	1.41581e-05	0.00401673	0.00103801	0.000108997	10707
Cholesterol	0.0407164	0.00209283	2.63207e-84	0.0369247	0.00207945	1.52305e-70	10707
Hyperinsulin	0.0383663	0.00170765	8.66501e-112	0.0324069	0.0016993	4.42559e-81	10707
Lipodystrophy 1	0.0369342	0.00121783	4.92435e-202	0.0403286	0.00122109	3.35969e-239	10707
Lipodystrophy 2	0.0449243	0.0015534	6.69795e-184	0.0466748	0.0015623	4.06178e-196	10707
Liver Lipid	0.0279199	0.00161959	1.3564e-66	0.0261652	0.00161572	5.54202e-59	10707
Obesity	0.0348752	0.00123696	6.88084e-175	0.0225358	0.00125208	1.99333e-72	10707
Proinsulin	0.0486645	0.00203039	5.99009e-127	0.0524005	0.00203467	2.9242e-146	10707
SHBG-Lp(a)	0.0375006	0.00179367	4.60462e-97	0.0388154	0.00179879	2.85298e-103	10707

### Sheet: S4
Supplementary Table 4. Interaction Results pPS and Coffee Intake
Exposure	Estimate	SE	p_value	CI_lower	CI_upper	HR	HR_CI_lower	HR_CI_upper	N_observations	Interaction	Covariates	LRT_p_value
Liver Lipid	-0.00286261	0.000884514	0.00121062	0.995414	0.998872	0.997141	2.70585	2.71522	9750	Coffee_intake	full+pcs+bmi	0.0012299
Alp Neg	-0.00288949	0.000931859	0.0019301	0.995295	0.998937	0.997115	2.70552	2.7154	9750	Coffee_intake	full+pcs+bmi	0.0019112
SHBG-Lp(a)	-0.00282024	0.000988625	0.00433514	0.995253	0.999118	0.997184	2.70541	2.71588	9750	Coffee_intake	full+pcs+bmi	0.00434565
Cholesterol	-0.00173185	0.00113154	0.125888	0.996058	1.00049	0.99827	2.70759	2.7196	9750	Coffee_intake	full+pcs+bmi	0.126623
Lipodystrophy 1	-0.0010154	0.000672143	0.130869	0.99767	1.0003	0.998985	2.71196	2.7191	9750	Coffee_intake	full+pcs+bmi	0.130968
Lipodystrophy 2	-0.00128696	0.000860261	0.134649	0.997031	1.0004	0.998714	2.71022	2.71937	9750	Coffee_intake	full+pcs+bmi	0.134698
Beta Cell 1	-0.000971012	0.000677454	0.151765	0.997704	1.00036	0.999029	2.71205	2.71925	9750	Coffee_intake	full+pcs+bmi	0.15182
Obesity	-0.000931858	0.000684059	0.17312	0.99773	1.00041	0.999069	2.71212	2.71939	9750	Coffee_intake	full+pcs+bmi	0.173144
Hyperinsulin	-0.000665469	0.000937458	0.477788	0.9975	1.00117	0.999335	2.7115	2.72147	9750	Coffee_intake	full+pcs+bmi	0.477825
Bilirrubin	-0.000297062	0.00056804	0.601002	0.998591	1.00082	0.999703	2.71445	2.7205	9750	Coffee_intake	full+pcs+bmi	0.600865
Proinsulin	-0.000397776	0.00111476	0.721221	0.997421	1.00179	0.999602	2.71128	2.72315	9750	Coffee_intake	full+pcs+bmi	0.721229
Beta Cell 2	0.000259852	0.000776576	0.737918	0.998739	1.00178	1.00026	2.71486	2.72313	9750	Coffee_intake	full+pcs+bmi	0.737921
